# Understanding *Plasmodium vivax* recurrent infections using an amplicon deep sequencing assay, PvAmpSeq, identity-by-descent and model-based classification

**DOI:** 10.1101/2025.05.26.25327775

**Authors:** Jason Rosado, Jiru Han, Thomas Obadia, Jacob Munro, Zeinabou Traore, Kael Schoffer, Jessica Brewster, Caitlin Bourke, Joseph M. Vinetz, Aimee R. Taylor, Michael White, Melanie Bahlo, Dionicia Gamboa, Ivo Mueller, Shazia Ruybal-Pesántez

## Abstract

*Plasmodium vivax* infections are characterised by recurrent bouts of blood-stage parasitaemia. Understanding the genetic relatedness of recurrences can help distinguish whether these are caused by relapse, reinfection, or recrudescence, which is critical to understand treatment efficacy and transmission dynamics. We developed PvAmpseq, an amplicon sequencing assay targeting 11 SNP-rich regions of the *P. vivax* genome. PvAmpSeq was applied to field isolates from a clinical trial in the Solomon Islands and a longitudinal observational cohort in Peru, and statistical models were applied for genetic classification of recurrences. In the Solomon Islands trial, where participants received antimalarials at baseline, half of the recurrent infections were caused by parasites with >50% relatedness to the baseline infection (identity-by-descent), with statistical models providing further classification as probable relapses and recrudescences, although with wide uncertainty. In the Peruvian cohort, half of the recurrent infections were caused by parasites with >22% relatedness to the baseline infection. PvAmpSeq provides high-resolution genotyping to characterise *P. vivax* recurrences, offering insights into transmission and treatment outcomes. We also discuss the nuances and limitations of available statistical methods for the classification of *P. vivax* genotyping data.

**Graphical abstract:** 

Created in BioRender. Rosado, J. (2026) https://BioRender.com/p66i686
