## Supplemental_files for "Understanding *Plasmodium vivax* recurrent infections using an amplicon deep sequencing assay, PvAmpSeq, identity-by-descent and model-based classification": Text_S1_Markers_information.xlsx

### Sheet: Markers_info
Text S1. Markers information and primers for PvAmpSeq
Marker ID	Chromosome*	Target start#	Target end#	Gene ID	mean He	Number of variants¥	Forward primer (5'-3')	Reverse primer (5'-3')	Amplicon sequence
Chr01	PvP01_01_v1	612222	612358	PVP01_0113700	0.931982	6	GTGACCTATGAACTCAGGAGTCCCCTTGTTGCAATGCACAAGGA	CTGAGACTTGCACATCGCAGCTAACATGGCAGGGGAGGAGTG	TTTTATTTGCCTCATCACTGCTTAGCATTTCTTCAATAAAGTGAGTCGCATCTAGCAGACTGTAAAACAGGTCTTCTTGTACGTCGTCCCTCACGTAGTAGGTTCTGTAGGAAAGAGGGGCTTCGAATCTGTTGGGG
Chr02	PvP01_02_v1	62503	62625	PVP01_0201300	0.968802	11	GTGACCTATGAACTCAGGAGTCTATGCACCCCTTCAAATTAATACT	CTGAGACTTGCACATCGCAGCTAAAGAAAGAGGTACGCTGCCT	CCTAACGATTTCATCCTTTGAATCTTCCATCATTTGTAAAATTCTCAATGCTATGTGCCCTCCCATTGAGTACCCAAGGAAATAGATGGGAAGGTTTTTGCCATTTGGGGAGTGTTCCTTGTT
Chr03	PvP01_03_v1	129741	129866	PVP01_0302600	0.97099	9	GTGACCTATGAACTCAGGAGTCCACGTTATGGGGCTGATGTGTA	CTGAGACTTGCACATCGCAGCCCGATTATACTCGCGGAGGATA	GGAAGGGGAGTCACCCTGCTGAGGAACGCGCTTATAATTCCGCGCACATGAAAGTGCACATGCTTGCGTTTGTTCATGTGTGCGTTTTGTTTATGTACTAATGTTCTTGTCGTATGTCTGCTTATA
Chr05	PvP01_05_v1	1412445	1412544	PVP01_0533300	0.999328	5	GTGACCTATGAACTCAGGAGTCCGCACTGGTACGTCCAAACTAT	CTGAGACTTGCACATCGCAGCGCAGTACACCTCCTTAGGATCT	CATATGATATATCCTTTTTTTTTTCTTTGTCATGGGCAGGCTTTACCGCTATTTTGTGTATTATTTTCGAGTATCTCTTCTTTCTTTTAATTCCAAGCAG
Chr07	PvP01_07_v1	1219847	1219964	PVP01_0728900	0.937887	36	GTGACCTATGAACTCAGGAGTCGAGCTCTACAAGACGCACTT	CTGAGACTTGCACATCGCAGCCTCCAACTCGGCCTTTTT	GACTGCAGTGAATGCACAGATTAAGAAAGTCGAAGATGATATTAACACACAAAATGAGGAGCTTAAAAAGATAGAAAATGAAGCCAATAAAACTGCTGAAAAGGCTAAATTTACTGCC
Chr08	PvP01_08_v1	1610537	1610675	PVP01_0838000	0.979524	9	GTGACCTATGAACTCAGGAGTCCACTTACTACGCGGTGCCCA	CTGAGACTTGCACATCGCAGCTGTGCATGAAACGAAGCCTAC	CGGGGGGTCCATCCATCAGATTTGCTACTTATAGAATGGCCAAGACAAATGACTCATCTGTTTAGTAGTGGTTAAAGTGTACAAGAGAGGCACTTATTGAGCGATTGGCAAATTTCCATATTAGCTACGAAGATGCTTA
Chr09	PvP01_09_v1	1459600	1459728	PVP01_0934200	0.997483	17	GTGACCTATGAACTCAGGAGTCTCCTGTTTTTGGAAAGGGTATCG	CTGAGACTTGCACATCGCAGCATCATCTCTACATTGTCTTTATACCTTT	TCATAGAGAATTCCGCTGTTAGCTTCTTAACCCCTGTGGCTACAGGAGATCAGAGGCTGAAGGATGGAGGTTTCGCCTTCCCCAAAGCGGATGACCATATCTCCCCCATGACATTAGCAACCTTAAGG
Chr10	PvP01_10_v1	1354022	1354110	PVP01_1031500	0.994194	15	GTGACCTATGAACTCAGGAGTCAACAGACTGAACGCAAAAACAG	CTGAGACTTGCACATCGCAGCCACAAACAGTGGGAAGAGGG	ATAGCACTTCATTCGCTAGCGTTATATGCCACAATTGCTTAAAACGAATGAGATACACCTTTAGCAGATCGCTAAATCCTTCGATGTGT
Chr11	PvP01_11_v1	1872223	1872351	PVP01_1144200	0.964782	6	GTGACCTATGAACTCAGGAGTCCTGTAGGAGAGGTATCTTCGCC	CTGAGACTTGCACATCGCAGCAGGTGGGGAAAAAGGGTTTGC	AAGAGGTGTGGCGGGGCGGCCCGCCTGAATGGCAAGCGGCTTTGCTCGTGCCACTTTGCTGCACCATCGCTGCATTGTGGCTGCCTTATCGCCGCCCTTTCCACCATTAGTGAACCGCCGAAACAGCCC
Chr13	PvP01_13_v1	2030854	2030957	PVP01_1346800	0.982681	6	GTGACCTATGAACTCAGGAGTCGTCGTTGCCTCATGTGACAAAT	CTGAGACTTGCACATCGCAGCGTCCATTTTGTTTGATATTCGAAAAAA	GGTTAGGAGGGATAGACTCGTACACTCCGTGGAATGATTCCTTTTTTTTTTTTTTTCCTATTTCCATTTTCAGGGACTTGAGCATTTTCCTATCCTTGAAAAGA
Chr14	PvP01_14_v1	114293	114419	PVP01_1402400	0.989363	14	GTGACCTATGAACTCAGGAGTCAAGCATAATGAGTACAAGCAGC	CTGAGACTTGCACATCGCAGCATATATTTCAAGCATAATTTCGTACGTA	AATTAGATGCATACAAAAACTGTGTACAGGCAAATATGAAATCATACACAGATAGGATGTCAAATTTTAATGAAAAAATCTATTCAATTTTAAATAGTGTGAAATGCACAGATGCATGTGAAACTGA
He: Expected heterozygosity calculated from Cambodia, Colombia, Mexico, Papua New Guinea, Peru and Thailand sequences from the P.vivax Genome Variation project. *: Reference genome PvP01, # Genomic coordinates, ¥: Variants include SNPs and INDELs.
