## Supplemental_files for "Understanding *Plasmodium vivax* recurrent infections using an amplicon deep sequencing assay, PvAmpSeq, identity-by-descent and model-based classification": Text_S2_SolomonsIsland_IBD_data_19_02_26.csv

sampleid1	Patient	treatment	treatment2	recurrence	delay_since_prev_ep	change_moi	max_moi	clones	IBD	IBD_classification
AR-024-112	AR-024	AL-PQ	PQ	5	112	1	2	poly	0	Low_IBD
AR-024-56	AR-024	AL-PQ	PQ	2	56	1	2	poly	0	Low_IBD
AR-024-70	AR-024	AL-PQ	PQ	3	70	-1	1	mono	0	Low_IBD
AR-024-84	AR-024	AL-PQ	PQ	4	85	0	1	mono	0	Low_IBD
AR-067-42	AR-067	AL	AL	2	42	0	2	poly	1	High_IBD
AR-081-140	AR-081	AL-PQ	PQ	2	140	0	2	poly	0	Low_IBD
AR-081-168	AR-081	AL-PQ	PQ	3	168	1	3	poly	0	Low_IBD
AR-098-56	AR-098	AL-PQ	PQ	2	56	1	2	poly	1	High_IBD
AR-110-84	AR-110	AL-PQ	PQ	2	84	0	1	mono	1	High_IBD
AR-133-140	AR-133	AL	AL	3	140	2	3	poly	1	High_IBD
AR-133-84	AR-133	AL	AL	2	84	0	1	mono	1	High_IBD
AR-140-56	AR-140	AL-PQ	PQ	2	56	1	3	poly	0.683	High_IBD
AR-140-70	AR-140	AL-PQ	PQ	3	70	-1	2	poly	1	High_IBD
AR-142-42	AR-142	AL	AL	2	42	1	3	poly	0	Low_IBD
AR-142-46	AR-142	AL	AL	3	46	-2	1	mono	0	Low_IBD
AR-142-97	AR-142	AL	AL	4	97	1	2	poly	0.672	High_IBD
AR-160-84	AR-160	AL	AL	2	84	0	1	mono	1	High_IBD
AR-173-28	AR-173	AL	AL	2	28	-1	1	mono	0.755	High_IBD
AR-176-28	AR-176	AL	AL	2	28	1	2	poly	0	Low_IBD
AR-176-33	AR-176	AL	AL	3	33	0	2	poly	0	Low_IBD
AR-187-168	AR-187	AL	AL	4	168	1	2	poly	0.175	Low_IBD
AR-187-42	AR-187	AL	AL	2	43	0	1	mono	1	High_IBD
AR-187-84	AR-187	AL	AL	3	84	0	1	mono	1	High_IBD
AR-192-70	AR-192	AL-PQ	PQ	2	70	-1	1	mono	1	High_IBD
AR-214-64	AR-214	AL-PQ	PQ	2	64	-2	2	poly	0.672	High_IBD
AR-221-70	AR-221	AL-PQ	PQ	2	70	1	2	poly	1	High_IBD
AR-234-112	AR-234	DHP-PQ	PQ	2	112	-1	2	poly	0.669	High_IBD
AR-237-70	AR-237	AL-PQ	PQ	2	70	-1	1	mono	1	High_IBD
AR-246-70	AR-246	DHP-PQ	PQ	2	70	0	1	mono	0	Low_IBD
AR-248-84	AR-248	AL-PQ	PQ	2	82	0	2	poly	1	High_IBD
AR-250-56	AR-250	AL	AL	2	56	-1	1	mono	1	High_IBD
AR-258-140	AR-258	DHP-PQ	PQ	2	140	-1	2	poly	0.659	High_IBD
AR-274-56	AR-274	AL-PQ	PQ	2	56	0	2	poly	0	Low_IBD
AR-288-70	AR-288	DHP-PQ	PQ	2	70	0	2	poly	0	Low_IBD
AR-300-84	AR-300	AL-PQ	PQ	2	84	0	2	poly	0.09	Low_IBD
AR-302-70	AR-302	DHP-PQ	PQ	2	70	0	2	poly	0.56	High_IBD
AR-304-28	AR-304	AL	AL	2	28	-1	2	poly	0	Low_IBD
AR-306-84	AR-306	AL-PQ	PQ	2	84	0	2	poly	0.548	High_IBD
AR-306-85	AR-306	AL-PQ	PQ	3	85	-1	1	mono	0.567	High_IBD
AR-322-140	AR-322	DHP-PQ	PQ	2	140	1	2	poly	0	Low_IBD
AR-325-140	AR-325	AL	AL	2	140	0	1	mono	0.863	High_IBD
AR-326-168	AR-326	DHP-PQ	PQ	2	168	-1	2	poly	0.725	High_IBD
AR-328-112	AR-328	DHP-PQ	PQ	3	113	1	2	poly	0.374	Medium_IBD
AR-328-84	AR-328	DHP-PQ	PQ	2	82	-1	1	mono	0.111	Low_IBD
AR-341-84	AR-341	DHP-PQ	PQ	2	84	1	3	poly	0	Low_IBD
AR-343-112	AR-343	DHP-PQ	PQ	2	112	1	3	poly	0	Low_IBD
AR-345-112	AR-345	AL-PQ	PQ	2	112	0	2	poly	0	Low_IBD
AR-346-112	AR-346	DHP-PQ	PQ	2	112	-1	2	poly	1	High_IBD
AR-348-84	AR-348	AL	AL	2	84	0	1	mono	1	High_IBD
AR-355-140	AR-355	AL-PQ	PQ	2	140	1	2	poly	0.031	Low_IBD
AR-359-112	AR-359	AL	AL	5	112	0	1	mono	1	High_IBD
AR-359-140	AR-359	AL	AL	6	141	3	4	poly	0	Low_IBD
AR-359-42	AR-359	AL	AL	2	42	0	2	poly	1	High_IBD
AR-359-56	AR-359	AL	AL	3	55	-1	1	mono	1	High_IBD
AR-359-70	AR-359	AL	AL	4	69	0	1	mono	1	High_IBD
AR-366-168	AR-366	DHP-PQ	PQ	2	168	-2	1	mono	0.282	Medium_IBD
AR-382-168	AR-382	AL-PQ	PQ	2	168	0	1	mono	1	High_IBD
AR-383-168	AR-383	DHP-PQ	PQ	2	168	0	1	mono	0	Low_IBD
