## Supplemental_files for "Understanding *Plasmodium vivax* recurrent infections using an amplicon deep sequencing assay, PvAmpSeq, identity-by-descent and model-based classification": Text_S3_Peru_IBD_data_19_02_26.csv

sampleid1	Patient	treatment	recurrence	delay_since_prev_ep	change_moi	max_moi	clones	IBD	IBD_classification
AC032502	M1A008D	No treatment	2	244	0	2	poly	0	Low_IBD
AC030871	M1A083D	No treatment	2	182	1	2	poly	0	Low_IBD
AC032493	M1A007B	No treatment	2	243	0	2	poly	0	Low_IBD
AC032497	M1A007F	No treatment	2	182	0	1	mono	1	High_IBD
AC036291	M1B020F	No treatment	2	279	-1	1	mono	0.002	Low_IBD
AC035178	M1B040B	No treatment	2	236	0	2	poly	0	Low_IBD
AC035159	M1A085C	No treatment	2	178	0	1	mono	0	Low_IBD
AC031719	M1A161C	No treatment	2	53	1	2	poly	0	Low_IBD
AC035333	M1A082B	No treatment	2	149	-1	1	mono	0.208	Low_IBD
AC033642	M1A020B	No treatment	2	28	0	2	poly	1	High_IBD
AC034529	M1B011B	No treatment	2	58	1	2	poly	1	High_IBD
AC034279	M1A043E	No treatment	2	34	0	2	poly	1	High_IBD
AL025765	M1D049D	No treatment	2	87	-1	2	poly	0	Low_IBD
AL028294	M1D049D	No treatment	3	180	-1	1	mono	1	High_IBD
AL030931	M1C019D	No treatment	2	244	1	2	poly	0.063	Low_IBD
AL030541	M1D042A	No treatment	2	232	0	1	mono	0	Low_IBD
AL031062	M1C081A	No treatment	2	240	2	3	poly	0.285	Medium_IBD
AL031862	M1C081A	No treatment	3	280	-1	2	poly	0.15	Low_IBD
AL032411	M1C081A	No treatment	4	298	-1	1	mono	0.152	Low_IBD
AL026528	M1C002A	No treatment	2	83	0	1	mono	0.574	High_IBD
AL030237	M1C061B	No treatment	2	209	-1	1	mono	0	Low_IBD
AL026640	M1D010A	No treatment	2	83	0	1	mono	0.02	Low_IBD
AL032765	M1D024B	No treatment	2	322	2	3	poly	0	Low_IBD
AL026884	M1D026A	No treatment	2	65	-1	1	mono	0	Low_IBD
AL031366	M1D026A	No treatment	3	245	1	2	poly	0	Low_IBD
AL028375	M1E044C	No treatment	2	119	0	2	poly	0	Low_IBD
AL030634	M1E044C	No treatment	3	211	0	2	poly	0	Low_IBD
AL027673	M1D019A	No treatment	2	90	0	2	poly	0.401	Medium_IBD
AL030073	M1C007E	No treatment	2	177	0	1	mono	0.145	Low_IBD
AL026647	M1D026D	No treatment	2	31	-2	1	mono	0.09	Low_IBD
AL032236	M1D026D	No treatment	3	242	1	2	poly	0	Low_IBD
AL030022	M1E016A	No treatment	2	122	-1	1	mono	0	Low_IBD
AL032744	M1E025B	No treatment	2	239	0	2	poly	0.044	Low_IBD
AL032119	M1D036C	No treatment	2	210	0	2	poly	0	Low_IBD
AL027682	M1D049A	No treatment	2	30	-1	1	mono	1	High_IBD
AL028365	M1E036B	No treatment	2	57	-1	1	mono	1	High_IBD
AL030767	M1E036B	No treatment	3	150	1	2	poly	0	Low_IBD
AL028964	M1E026C	No treatment	2	63	0	1	mono	1	High_IBD
AL032340	M1E028C	No treatment	2	178	0	1	mono	0.423	Medium_IBD
AL033228	M1C031G	No treatment	2	194	0	2	poly	0	Low_IBD
AL030500	M1E042B	No treatment	2	57	0	1	mono	0.046	Low_IBD
AL032500	M1E022A	No treatment	2	126	0	2	poly	0	Low_IBD
AL033029	M1D038D	No treatment	2	153	-2	1	mono	0	Low_IBD
AL032912	M1C010B	No treatment	2	116	2	3	poly	0	Low_IBD
AL032912	M1C010B	No treatment	2	116	2	3	poly	0	Low_IBD
AL032118	M1D036A	No treatment	2	57	0	1	mono	1	High_IBD
AL033098	M1C090C	No treatment	2	93	1	3	poly	0.574	High_IBD
AL033182	M1D006D	No treatment	2	15	0	1	mono	0.308	Medium_IBD
